# Leveraging pleiotropy identifies common-variant associations with selective IgA deficiency

**DOI:** 10.1101/2024.06.24.24309378

**Authors:** Thomas W. Willis, Effrossyni Gkrania-Klotsas, Nicholas J. Wareham, Eoin F. McKinney, Paul A. Lyons, Kenneth G.C. Smith, Chris Wallace

## Abstract

Selective IgA deficiency (SIgAD) is the most common inborn error of immunity (IEI). Unlike many IEIs, evidence of a role for highly penetrant rare variants in SIgAD is lacking. Known SIgAD-associated variants are common in the general population, but previous studies have had limited power to identify common-variant associations due to their small sample size. We sought to overcome this problem first through meta-analysis of two existing GWAS. This identified four novel common-variant associations and we found also that SIgAD-associated variants were enriched in genes known to harbour variants causal for Mendelian IEIs. SIgAD showed evidence of shared genetic architecture with serum IgA and a number of immune-mediated diseases. To further enhance power, we leveraged this pleiotropy through the conditional false discovery rate procedure, conditioning our SIgAD meta-analysis on large GWAS of asthma and rheumatoid arthritis, and our own meta-analysis of serum IgA. This identified an additional 17 variants associated with SIgAD. Our results increase the number of known SIgAD-associated variants outside the MHC to 26 and strengthen the evidence for a polygenic, common-variant aetiology for SIgAD, highlighting both T- and B-cell biology in the development of this disease. Our approach to genetic variant discovery is relevant to the study of other rare diseases and we hypothesise genes newly associated with SIgAD might be explored for as-yet elusive rare-variant associations with SIgAD or IEIs more generally.
