## Supplementary Tables for "Leveraging pleiotropy identifies common-variant associations with selective IgA deficiency"

### Sheet: ST1
Phenotype	Cases	Controls	Effective sample size	Ancestry	Citation	URL
IgA	0	7938	8000	European	This work
IgA	0	7677	7677	European	Dennis et al.	https://ftp.ebi.ac.uk/pub/databases/gwas/summary_statistics/GCST90012001-GCST90013000/GCST90012678/GCST90012678_buildGRCh37.tsv.gz
IgA	0	41448	41448	multi-ancestry	Liu et al.	https://www.columbiamedicine.org/divisions/kiryluk/gwas/IgA/META.IGA.LEVELS.ALL.COMBINED.txt
IgAD	1635	4852	2446	European	Bronson et al.	http://ftp.ebi.ac.uk/pub/databases/gwas/summary_statistics/GCST003001-GCST004000/GCST003814/harmonised/27723758-GCST003814-EFO_1001929.h.tsv.gz
IgAD	126	405620	252	Finnish European	FinnGen	https://storage.googleapis.com/finngen-public-data-r10/summary_stats/finngen_R10_D3_DEF_IIGA.gz
rheumatoid arthritis	35871	240149	62419	multi-ancestry	Ishigaki et al.	https://ftp.ebi.ac.uk/pub/databases/gwas/summary_statistics/GCST90132001-GCST90133000/GCST90132222/GCST90132222_buildGRCh37.tsv.gz
asthma	48865	371608	86372	European	Pan-UKB	https://pan-ukb-us-east-1.s3.amazonaws.com/sumstats_flat_files/categorical-20002-both_sexes-1111.tsv.bgz
Crohn's	12194	28072	17002	European	de Lange et al.	https://ftp.ebi.ac.uk/pub/databases/gwas/summary_statistics/GCST004001-GCST005000/GCST004132/harmonised/28067908-GCST004132-EFO_0000384-build37.f.tsv.gz
juvenile idiopathic arthritis	3305	9196	4862	European	Lopez-Isac et al.	https://ftp.ebi.ac.uk/pub/databases/gwas/summary_statistics/GCST90010001-GCST90011000/GCST90010715/GCST90010715_buildGRCh37.tsv
multiple sclerosis	47429	68374	56007	European	IMSGC	https://imsgc.net/?page_id=31
primary biliary cholangitis	8021	16489	10792	European	Cordell et al.	http://ftp.ebi.ac.uk/pub/databases/gwas/summary_statistics/GCST90061001-GCST90062000/GCST90061440/harmonised/34033851-GCST90061440-EFO_1001486.h.tsv.gz
primary sclerosing cholangitis	4796	19955	7733	European	Ji et al.	https://ftp.ebi.ac.uk/pub/databases/gwas/summary_statistics/GCST004001-GCST005000/GCST004030/harmonised/27992413-GCST004030-EFO_0004268-Build37.f.tsv.gz
rheumatoid arthritis	14361	43923	21645	European	Okada et al.	http://plaza.umin.ac.jp/~yokada/datasource/files/GWASMetaResults/RA_GWASmeta_European_v2.txt.gz
lupus	5201	9066	6610	European	Bentham et al.	https://ftp.ebi.ac.uk/pub/databases/gwas/summary_statistics/GCST003001-GCST004000/GCST003156/harmonised/26502338-GCST003156-EFO_0002690-build37.f.tsv.gz
type 1 diabetes	18942	501368	36505	European	Chiou et al.	http://ftp.ebi.ac.uk/pub/databases/gwas/summary_statistics/GCST90014001-GCST90015000/GCST90014023/harmonised/34012112-GCST90014023-EFO_0001359-Build38.f.tsv.gz
ulcerative colitis	12366	33609	18080	European	de Lange et al.	https://ftp.ebi.ac.uk/pub/databases/gwas/summary_statistics/GCST004001-GCST005000/GCST004133/harmonised/28067908-GCST004133-EFO_0000729-build37.f.tsv.gz
dermatitis/eczema	20052	198740	36429	Finnish European	FinnGen	https://storage.googleapis.com/finngen-public-data-r5/summary_stats/finngen_R5_L12_DERMATITISECZEMA.gz
hyperparathyroidism	2928	211123	5776	Finnish European	FinnGen	https://storage.googleapis.com/finngen-public-data-r5/summary_stats/finngen_R5_E4_HYPERPARA.gz
hypothyroidism	26064	192728	45918	Finnish European	FinnGen	https://storage.googleapis.com/finngen-public-data-r5/summary_stats/finngen_R5_E4_HYTHY_AI_STRICT_PURCH.gz
Addison's disease	1223	4097	1884	Finnish and Norwegian European	Eriksson et al.	http://ftp.ebi.ac.uk/pub/databases/gwas/summary_statistics/GCST90011001-GCST90012000/GCST90011871/GCST90011871_buildGRCh37.tsv.gz
IgA nephropathy	28751	10146	14999	multi-ancestry	Kiryluk et al.	https://www.columbiamedicine.org/divisions/kiryluk/gwas/IgA_Summary/IgAN_Combined_metaanalysis.txt

### Sheet: ST2
Variant	Chromosome	Position	Effect allele frequency	Gene	Novel	IEI	GWAS p-value	Effect size	Effect direction	Study effects
rs16830188:C>T	1	24972350	0.02	RUNX3			1.3565e-64	-0.285211	-	--.
rs7551957:T>C	1	161500252	0.47	FCGR2B	TRUE	TRUE	2.14269e-08	0.0322026	+	...
rs4081545:T>C	1	173190377	0.33	TNFSF4			1.46284e-15	0.0399925	+	+..
rs7522462:G>A	1	200912467	0.26	INAVA	TRUE		4.84163e-12	-0.0448215	-	...
rs12713430:A>G	2	60939899	0.68	SANBR	TRUE	TRUE	6.44139e-10	-0.0378536	-	...
rs13427957:C>T	2	102072571	0.44	IL1R2			9.66177e-09	-0.0287779	-	-..
rs6859219:C>A	5	56142753	0.21	ANKRD55			1.88287e-27	-0.0624656	-	-..
rs3777175:A>G	5	95941851	0.2	ELL2			9.70508e-29	0.0624035	+	+..
rs2153277:C>T	6	45558952	0.26	RUNX2			1.75612e-18	0.0521766	+	+..
rs9372120:T>G	6	106219660	0.21	PRDM1	TRUE		2.40832e-08	-0.0404847	-	...
rs17069163:T>C	6	139654806	0.2	CITED2			1.03907e-09	-0.0353792	-	-..
rs876038:C>T	7	50268931	0.32	IKZF1	TRUE	TRUE	2.51507e-08	-0.0344323	-	...
rs11486951:A>T	7	76408836	0.42	DTX2			1.98795e-12	-0.0332068	-	-..
rs3823536:G>A	7	128939612	0.46	IRF5	TRUE		2.74947e-09	0.0343566	+	...
rs3181356:C>T	9	114930602	0.25	TNFSF8			5.68757e-23	0.059725	+	+..
rs968567:C>T	11	61828092	0.15	FADS2			1.9223e-44	0.0874545	+	+..
rs479844:A>G	11	65784486	0.57	EFEMP2			1.44942e-20	-0.0437399	-	-..
rs4938518:T>C	11	111396669	0.67	POU2AF1		TRUE	8.47163e-19	-0.0447258	-	-..
rs7487637:G>A	12	47821042	0.27	HDAC7			2.86635e-12	-0.0362434	-	-..
rs7137828:C>T	12	111494996	0.52	SH2B3			3.16995e-20	-0.0440102	-	-..
rs12886625:C>G	14	102772597	0.45	TRAF3		TRUE	7.13602e-13	-0.0356198	-	-..
rs113962704:T>A	16	11623976	0.22	LITAF			8.94253e-16	-0.0479666	-	-..
rs1458201:G>A	16	30904808	0.25	CFAP119			1.56401e-11	0.0400673	+	+..
rs3803800:A>G	17	7559652	0.78	TNFSF13	TRUE	TRUE	6.74776e-11	-0.049399	-	...
rs58647797:G>C	17	16938289	0.12	TNFRSF13B	TRUE	TRUE	2.45774e-09	0.0543344	+	...
rs9625935:A>T	22	30185871	0.25	UQCR10			1.69814e-27	-0.0584888	-	-..

### Sheet: ST3
Variant	Chromosome	Position	Effect size (IgA)	Standard error (IgA)	Effect size (SIgAD)	Standard error (SIgAD)	Effect size (IgAN)	Standard error (IgAN)
rs16830188:C>T	1	24972350	-0.285211	0.0168062	-0.17934	0.238195	-0.0561	0.0531
rs7551957:T>C	1	161500252	0.0322026	0.00575039	0.0239948	0.0410724	-0.0975	0.0202
rs4081545:T>C	1	173190377	0.0399925	0.00501157	-0.0406764	0.0430932	0.1245	0.0237
rs7522462:G>A	1	200912467	-0.0448215	0.00648633	-0.0462316	0.0455117	-0.0085	0.0327
rs12713430:A>G	2	60939899	-0.0378536	0.00612594	-0.0790852	0.0433322	-0.1167	0.0216
rs13427957:C>T	2	102072571	-0.0287779	0.00501658	0.106221	0.0420375	-0.0236	0.0204
rs6859219:C>A	5	56142753	-0.0624656	0.00575442	0.0464714	0.0544657	-0.1672	0.0321
rs3777175:A>G	5	95941851	0.0624035	0.00561036	-0.022295	0.0482357	-0.0048	0.0302
rs2153277:C>T	6	45558952	0.0521766	0.00594813	-0.0149069	0.0500786	0.0506	0.0366
rs9372120:T>G	6	106219660	-0.0404847	0.00725562	0.127264	0.0486829	0.0395	0.0396
rs17069163:T>C	6	139654806	-0.0353792	0.00579674	0.0211926	0.0489167	0.0072	0.0245
rs876038:C>T	7	50268931	-0.0344323	0.00617928	-0.0186307	0.0451669	-0.0176	0.0211
rs11486951:A>T	7	76408836	-0.0332068	0.00472001	0.0107142	0.0423581	-0.0353	0.0256
rs3823536:G>A	7	128939612	0.0343566	0.0057782	-0.0178435	0.0406004	0.0032	0.0244
rs3181356:C>T	9	114930602	0.059725	0.00605194	0.00279609	0.0538636	0.163	0.042
rs968567:C>T	11	61828092	0.0874545	0.00625341	-0.104097	0.0588752	0.05	0.0322
rs479844:A>G	11	65784486	-0.0437399	0.00470491	0.0168843	0.0401601	-0.0867	0.0244
rs4938518:T>C	11	111396669	-0.0447258	0.00505169	0.0656849	0.0434287	-0.0161	0.0221
rs7487637:G>A	12	47821042	-0.0362434	0.00518939	-0.0586885	0.0470763	-0.0999	0.0369
rs7137828:C>T	12	111494996	-0.0440102	0.00477694	-0.161062	0.042417	-0.1	0.0342
rs12886625:C>G	14	102772597	-0.0356198	0.00496319	-0.0383215	0.0423156	-0.0442	0.0228
rs113962704:T>A	16	11623976	-0.0479666	0.00596558	0.0367295	0.0514971	-0.0552	0.0427
rs1458201:G>A	16	30904808	0.0400673	0.00594309	0.0666444	0.0464865	0.0194	0.0263
rs3803800:A>G	17	7559652	-0.049399	0.00756938	0.0127543	0.0487365	-0.1383	0.0215
rs58647797:G>C	17	16938289	0.0543344	0.00911003	-0.152818	0.0656379	0.1264	0.0254
rs9625935:A>T	22	30185871	-0.0584888	0.00538339	0.0788766	0.0450692	-0.1649	0.03

### Sheet: ST4
Gene	Analysis	Inborn error of immunity	IgA deficiency
TNFAIP3	SIgAD meta-analysis	Behcet-like autoinflammatory syndrome-1 (A20 deficiency)	no
FAS	SIgAD meta-analysis	autoimmune lymphoproliferative syndrome	no
CD247	SIgAD cFDR	CD3 zeta deficiency (immunodeficiency 25)	no
PTPN2	SIgAD cFDR	CVID	yes
IKZF3	SIgAD cFDR	AIOLOS deficiency	yes
IL2RA	SIgAD cFDR	CD25 deficiency	sometimes
IRF4	SIgAD cFDR	IRF4 haploinsufficiency	no
FCGR3A	IgA meta-analysis	CD16 deficiency (immunodeficiency 20)	no
POU2AF1	IgA meta-analysis	BOB1 deficiency	yes
TRAF3	IgA meta-analysis	TRAF3 deficiency	no
TNFSF12	IgA meta-analysis	TWEAK deficiency (CVID)	yes
TNFRSF13B	IgA meta-analysis	TACI deficiency (CVID)	sometimes
REL	IgA meta-analysis	c-Rel deficiency (immunodeficiency 92)	yes
IKZF1	IgA meta-analysis	IKAROS deficiency (CID/CVID)	sometimes

### Sheet: ST5
Variant	Chromosome	Position	Effect allele frequency	Gene	Novel	Effect size	GWAS p-value	Effect direction
rs16830188:C>T	1	24972350	0.02	RUNX3		-0.280474	4.609e-23	-
rs13300483:C>T	9	114881082	0.25	TNFSF8		0.0516468	1.818e-08	+
rs117775520:G>A	14	105707884	0.04	IGHA1		-0.130664	8.185e-11	-
rs184702468:C>A	16	26772039	0.01	C16orf82	TRUE	-0.236526	4.407e-08	-
rs5763821:A>C	22	30153082	0.38	HORMAD2		-0.0492329	2.948e-09	-

### Sheet: ST6
Variant	Chromosome	Position	Gene	Novel	IMD associations	IMD associations in LD
rs1990760:C>T	2	162267541	IFIH1		hypothyroidism, T1D, UC, psoriasis	vitiligo, T1D, hypothyroidism, SLE, UC, psoriasis
rs9831894:A>C	3	122081640	CD86	TRUE
rs2179781:C>A	6	135398362	AHI1			asthma
rs112920346:C>T	6	137833918	TNFAIP3	TRUE		T1D
rs72722767:G>A	8	128192857	MYC
rs1244181:A>G	10	8049414	GATA3	TRUE		asthma
rs2031613:C>T	10	89007167	FAS	TRUE
rs61882719:A>G	11	46517392	AMBRA1
rs34443974:C>T	16	11085448	CLEC16A		T1D, asthma, MS, eczema	asthma, eczema, T1D, MS, PBC, allergic rhinitis, SLE, nasal polyposis, eosinophilic esophagitis

### Sheet: ST7
rsID	Catalog summary risk allele	Bronson effect allele	Lim effect allele	T2 minor allele	Bronson other allele	Lim other allele	ST2 A allele	ST2 B allele	Catalog summary OR	Bronson OR	Lim OR	T2 OR	ST2 OR	OR A	OR B
rs1990760	T	C	T	G	T	C	C	T	1.4	1.4	1.37338	0.7	0.7	0.7	1.4
rs34069391	G	GT		1-bp insertion	G		T	G	1.4	1.4		0.71	0.68	0.68	1.5
rs4565870	C	T	C	C	C	T	T	C	1.4	1.4	1.30372	1.4	1.3	0.76	1.3
rs7773987	T	C	T	C	T	C	C	T	0.7	0.77	0.772102	1.3	1.3	1.3	0.76

### Sheet: IgAN and IgA MR
	Estimate	Std Error	95% CI		P-value
Simple median	0.969783	0.25951	0.461153	1.47841	0.000186244
Weighted median	0.494432	0.182454	0.136828	0.852036	0.00673043
Penalized weighted median	0.277708	0.163725	-0.0431868	0.598602	0.0898505
IVW	0.943574	0.262951	0.428199	1.45895	0.000332711
Penalized IVW	0.778471	0.168922	0.44739	1.10955	4.05638e-06
Robust IVW	0.993608	0.432869	0.1452	1.84202	0.0217103
Penalized robust IVW	0.732266	0.196762	0.34662	1.11791	0.000197978
MR-Egger	0.472538	0.51296	-0.532844	1.47792	0.356946
(intercept)	0.0286873	0.0268517	-0.0239411	0.0813157	0.285358
Penalized MR-Egger	0.165525	0.250637	-0.325715	0.656765	0.508987
(intercept)	0.0276712	0.0137913	0.000640693	0.0547017	0.0448114
Robust MR-Egger	0.30625	0.344968	-0.369875	0.982375	0.374668
(intercept)	0.0407071	0.0195794	0.00233224	0.079082	0.0376099
Penalized robust MR-Egger	0.160316	0.0819061	-0.000216814	0.320849	0.0503102
(intercept)	0.0264431	0.00960871	0.00761035	0.0452758	0.00592343

### Sheet: IgAD and IgA MR
Method	Estimate	Std Error	95% CI		P-value
Simple median	-0.357271	0.312738	-0.970226	0.255685	0.253289
Weighted median	-0.379982	0.299109	-0.966224	0.20626	0.203949
Penalized weighted median	-0.388915	0.299145	-0.975228	0.197398	0.19357
IVW	-0.292217	0.300553	-0.881289	0.296856	0.330919
Penalized IVW	-0.477638	0.250212	-0.968045	0.0127678	0.0562703
Robust IVW	-0.406452	0.268391	-0.932489	0.119585	0.129924
Penalized robust IVW	-0.470102	0.237018	-0.934649	-0.00555492	0.0473227
MR-Egger	-1.53912	1.16396	-3.82045	0.742202	0.186064
(intercept)	0.0583556	0.0526442	-0.0448251	0.161536	0.26765
Penalized MR-Egger	-1.9321	0.898724	-3.69357	-0.170635	0.0315689
(intercept)	0.0706397	0.0410663	-0.00984878	0.151128	0.0854074
Robust MR-Egger	-1.77842	0.709759	-3.16952	-0.387313	0.0122223
(intercept)	0.0657524	0.0390695	-0.0108224	0.142327	0.0923827
Penalized robust MR-Egger	-1.94737	0.545363	-3.01626	-0.878474	0.000355934
(intercept)	0.0727885	0.0296483	0.0146789	0.130898	0.0140859
