## Supplementary Data 1 for "Leveraging pleiotropy identifies common-variant associations with selective IgA deficiency"

### Sheet: pid_gene_coordinates
id	symbol	chromosome	start	end	tss	fwdStrand	gene_name
ENSG00000167286	CD3D	11	118339075	118342705	118342705	False	CD3D
ENSG00000198851	CD3E	11	118304730	118316175	118304730	True	CD3E
ENSG00000102879	CORO1A	16	30182827	30189076	30182827	True	CORO1A
ENSG00000147168	IL2RG	X	71107404	71112108	71112108	False	IL2RG
ENSG00000168685	IL7R	5	35852695	35879603	35852695	True	IL7R
ENSG00000143772	ITPKB	1	226631690	226739323	226739323	False	ITPKB
ENSG00000105639	JAK3	19	17824780	17848071	17848071	False	JAK3
ENSG00000213658	LAT	16	28984826	28990784	28984826	True	LAT
ENSG00000125813	PAX1	20	21705659	21718481	21705659	True	PAX1
ENSG00000081237	PTPRC	1	198638457	198757476	198638457	True	PTPRC
ENSG00000004455	AK2	1	33007986	33080996	33080996	False	AK2
ENSG00000152457	DCLRE1C	10	14897359	14954432	14954432	False	DCLRE1C
ENSG00000174405	LIG4	13	108207439	108218368	108218368	False	LIG4
ENSG00000187736	NHEJ1	2	219069355	219160869	219160869	False	NHEJ1
ENSG00000253729	PRKDC	8	47773111	47960178	47960178	False	PRKDC
ENSG00000128340	RAC2	22	37225270	37259594	37259594	False	RAC2
ENSG00000166349	RAG1	11	36510372	36593156	36510372	True	RAG1
ENSG00000175097	RAG2	11	36575574	36598279	36598279	False	RAG2
ENSG00000166710	B2M	15	44711358	44718851	44711358	True	B2M
ENSG00000142867	BCL10	1	85265776	85276632	85276632	False	BCL10
ENSG00000198286	CARD11	7	2906142	3044228	3044228	False	CARD11
ENSG00000160654	CD3G	11	118344344	118355161	118344344	True	CD3G
ENSG00000101017	CD40	20	46118271	46129863	46118271	True	CD40
ENSG00000102245	CD40LG	X	136648158	136660390	136648158	True	CD40LG
ENSG00000153563	CD8A	2	86784610	86808396	86808396	False	CD8A
ENSG00000213341	CHUK	10	100188300	100229596	100229596	False	CHUK
ENSG00000179583	CIITA	16	10866222	10943021	10866222	True	CIITA
ENSG00000181789	COPG1	3	129249606	129277773	129249606	True	COPG1
ENSG00000134516	DOCK2	5	169637268	170083382	169637268	True	DOCK2
ENSG00000107099	DOCK8	9	214854	465259	214854	True	DOCK8
ENSG00000130475	FCHO1	19	17747718	17788568	17747718	True	FCHO1
ENSG00000163600	ICOS	2	203936763	203961577	203936763	True	ICOS
ENSG00000160223	ICOSLG	21	44215382	44241446	44241446	False	ICOSLG
ENSG00000104365	IKBKB	8	42271302	42332460	42271302	True	IKBKB
ENSG00000185811	IKZF1	7	50304068	50405101	50304068	True	IKZF1
ENSG00000030419	IKZF2	2	212999691	213152427	213152427	False	IKZF2
ENSG00000138684	IL21	4	122610108	122621066	122621066	False	IL21
ENSG00000103522	IL21R	16	27402174	27452042	27402174	True	IL21R
ENSG00000113263	ITK	5	157142933	157255185	157142933	True	ITK
ENSG00000182866	LCK	1	32251244	32286165	32251244	True	LCK
ENSG00000172175	MALT1	18	58671465	58754477	58671465	True	MALT1
ENSG00000013288	MAN2B2	4	6575189	6623362	6575189	True	MAN2B2
ENSG00000006062	MAP3K14	17	45263119	45317029	45317029	False	MAP3K14
ENSG00000147065	MSN	X	65588377	65741931	65588377	True	MSN
ENSG00000062822	POLD1	19	50384204	50418018	50384204	True	POLD1
ENSG00000106628	POLD2	7	44114631	44124358	44124358	False	POLD2
ENSG00000162924	REL	2	60881491	60931612	60881491	True	REL
ENSG00000173039	RELA	11	65653599	65663090	65663090	False	RELA
ENSG00000104856	RELB	19	45001461	45038192	45001461	True	RELB
ENSG00000143390	RFX5	1	151340640	151347326	151347326	False	RFX5
ENSG00000064490	RFXANK	19	19192229	19201869	19192229	True	RFXANK
ENSG00000133111	RFXAP	13	36819222	36829104	36819222	True	RFXAP
ENSG00000168421	RHOH	4	40191011	40246967	40191011	True	RHOH
ENSG00000122122	SASH3	X	129779949	129795201	129779949	True	SASH3
ENSG00000101109	STK4	20	44966494	45080021	44966494	True	STK4
ENSG00000168394	TAP1	6	32845209	32853816	32853816	False	TAP1
ENSG00000204267	TAP2	6	32821833	32838739	32838739	False	TAP2
ENSG00000231925	TAPBP	6	33299694	33314284	33314284	False	TAPBP
ENSG00000072274	TFRC	3	196012511	196082153	196082153	False	TFRC
ENSG00000186827	TNFRSF4	1	1211326	1214153	1214153	False	TNFRSF4
ENSG00000115085	ZAP70	2	97713576	97739862	97713576	True	ZAP70
ENSG00000130429	ARPC1B	7	99374249	99394816	99374249	True	ARPC1B
ENSG00000015285	WAS	X	48676596	48691431	48676596	True	WAS
ENSG00000115935	WIPF1	2	174559572	174682916	174682916	False	WIPF1
ENSG00000149311	ATM	11	108223044	108369102	108223044	True	ATM
ENSG00000197299	BLM	15	90717346	90816166	90717346	True	BLM
ENSG00000144354	CDCA7	2	173354820	173368997	173354820	True	CDCA7
ENSG00000088305	DNMT3B	20	32762385	32809359	32762385	True	DNMT3B
ENSG00000101003	GINS1	20	25391008	25452700	25391008	True	GINS1
ENSG00000119969	HELLS	10	94545329	94613905	94545329	True	HELLS
ENSG00000105486	LIG1	19	48115445	48170603	48170603	False	LIG1
ENSG00000065328	MCM10	10	13161558	13211110	13161558	True	MCM10
ENSG00000104738	MCM4	8	47960185	47978160	47960185	True	MCM4
ENSG00000185115	NSMCE3	15	29264989	29269822	29269822	False	NSMCE3
ENSG00000122512	PMS2	7	5970925	6009130	6009130	False	PMS2
ENSG00000101868	POLA1	X	24693873	24996986	24693873	True	POLA1
ENSG00000100479	POLE2	14	49643555	49688422	49688422	False	POLE2
ENSG00000163961	RNF168	3	196468783	196503768	196503768	False	RNF168
ENSG00000112365	ZBTB24	6	109460632	109483239	109483239	False	ZBTB24
ENSG00000171316	CHD7	8	60678740	60868028	60678740	True	CHD7
ENSG00000109101	FOXN1	17	28506243	28538900	28506243	True	FOXN1
ENSG00000170381	SEMA3E	7	83363238	83649139	83649139	False	SEMA3E
ENSG00000184058	TBX1	22	19756703	19783593	19756703	True	TBX1
ENSG00000012232	EXTL3	8	28600469	28756561	28600469	True	EXTL3
ENSG00000162601	MYSM1	1	58643440	58700090	58700090	False	MYSM1
ENSG00000138375	SMARCAL1	2	216412383	216483053	216412383	True	SMARCAL1
ENSG00000160712	IL6R	1	154405193	154469450	154405193	True	IL6R
ENSG00000134352	IL6ST	5	55935095	55995022	55995022	False	IL6ST
ENSG00000013375	PGM3	6	83147324	83193936	83193936	False	PGM3
ENSG00000133710	SPINK5	5	148025683	148137382	148025683	True	SPINK5
ENSG00000168610	STAT3	17	42313324	42388540	42388540	False	STAT3
ENSG00000106799	TGFBR1	9	99104038	99154192	99104038	True	TGFBR1
ENSG00000163513	TGFBR2	3	30606601	30694142	30606601	True	TGFBR2
ENSG00000131061	ZNF341	20	33731657	33792269	33731657	True	ZNF341
ENSG00000100714	MTHFD1	14	64388031	64463457	64388031	True	MTHFD1
ENSG00000076351	SLC46A1	17	28394642	28407197	28407197	False	SLC46A1
ENSG00000185339	TCN2	22	30607003	30627271	30607003	True	TCN2
ENSG00000269335	IKBKG	X	154541199	154565046	154541199	True	IKBKG
ENSG00000100906	NFKBIA	14	35401079	35404749	35404749	False	NFKBIA
ENSG00000130038	CRACR2A	12	3606633	3764819	3764819	False	CRACR2A
ENSG00000276045	ORAI1	12	121626509	121643218	121626509	True	ORAI1
ENSG00000167323	STIM1	11	3854527	4093210	3854527	True	STIM1
ENSG00000127152	BCL11B	14	99169287	99272197	99272197	False	BCL11B
ENSG00000183287	CCBE1	18	59430939	59697662	59697662	False	CCBE1
ENSG00000178562	CD28	2	203706475	203738912	203706475	True	CD28
ENSG00000131504	DIAPH1	5	141515016	141619055	141619055	False	DIAPH1
ENSG00000152223	EPG5	18	45800581	45967329	45967329	False	EPG5
ENSG00000196159	FAT4	4	125314918	125492932	125314918	True	FAT4
ENSG00000161405	IKZF3	17	39757718	39864312	39864312	False	IKZF3
ENSG00000147050	KDM6A	X	44873188	45112779	44873188	True	KDM6A
ENSG00000118058	KMT2A	11	118436456	118526832	118436456	True	KMT2A
ENSG00000167548	KMT2D	12	49018975	49060794	49060794	False	KMT2D
ENSG00000116044	NFE2L2	2	177218667	177392756	177392756	False	NFE2L2
ENSG00000198805	PNP	14	20461992	20477094	20461992	True	PNP
ENSG00000125826	RBCK1	20	407498	432139	407498	True	RBCK1
ENSG00000092098	RNF31	14	24146683	24160660	24146683	True	RNF31
ENSG00000204351	SKIV2L	6	31959116	31969818	31959116	True	SKIV2L
ENSG00000135899	SP110	2	230165186	230225729	230225729	False	SP110
ENSG00000173757	STAT5B	17	42199176	42288633	42288633	False	STAT5B
ENSG00000198677	TTC37	5	95461755	95555050	95555050	False	TTC37
ENSG00000068724	TTC7A	2	46915869	47076137	46915869	True	TTC7A
ENSG00000182150	ERCC6L2	9	95871264	96121154	95871264	True	ERCC6L2
ENSG00000095585	BLNK	10	96189171	96271587	96271587	False	BLNK
ENSG00000010671	BTK	X	101349338	101390796	101390796	False	BTK
ENSG00000105369	CD79A	19	41877279	41881372	41877279	True	CD79A
ENSG00000007312	CD79B	17	63928738	63932336	63932336	False	CD79B
ENSG00000217128	FNIP1	5	131641714	131797017	131797017	False	FNIP1
ENSG00000211899	IGHM	14	105851705	105856218	105856218	False	IGHM
ENSG00000128322	IGLL1	22	23573125	23580302	23580302	False	IGLL1
ENSG00000171608	PIK3CD	1	9629889	9729114	9629889	True	PIK3CD
ENSG00000145675	PIK3R1	5	68215740	68301821	68215740	True	PIK3R1
ENSG00000112473	SLC39A7	6	33200305	33204439	33200305	True	SLC39A7
ENSG00000066336	SPI1	11	47354860	47378547	47378547	False	SPI1
ENSG00000071564	TCF3	19	1609291	1652615	1652615	False	TCF3
ENSG00000077097	TOP2B	3	25597978	25664909	25664909	False	TOP2B
ENSG00000076928	ARHGEF1	19	41883173	41930150	41883173	True	ARHGEF1
ENSG00000071553	ATP6AP1	X	154428633	154436516	154428633	True	ATP6AP1
ENSG00000177455	CD19	16	28931965	28939342	28931965	True	CD19
ENSG00000110651	CD81	11	2376177	2397802	2376177	True	CD81
ENSG00000168264	IRF2BP2	1	234604269	234610178	234610178	False	IRF2BP2
ENSG00000115275	MOGS	2	74461057	74465410	74465410	False	MOGS
ENSG00000109320	NFKB1	4	102501330	102617302	102501330	True	NFKB1
ENSG00000077150	NFKB2	10	102394110	102402524	102394110	True	NFKB2
ENSG00000105851	PIK3CG	7	106865278	106908980	106865278	True	PIK3CG
ENSG00000110777	POU2AF1	11	111352255	111455630	111455630	False	POU2AF1
ENSG00000171862	PTEN	10	87862638	87971930	87862638	True	PTEN
ENSG00000058262	SEC61A1	3	128051641	128071705	128051641	True	SEC61A1
ENSG00000147010	SH3KBP1	X	19533977	19887600	19887600	False	SH3KBP1
ENSG00000240505	TNFRSF13B	17	16929816	16972118	16972118	False	TNFRSF13B
ENSG00000159958	TNFRSF13C	22	41922032	41926806	41926806	False	TNFRSF13C
ENSG00000239697	TNFSF12	17	7548508	7557890	7548508	True	TNFSF12
ENSG00000072756	TRNT1	3	3126933	3153435	3126933	True	TRNT1
ENSG00000111732	AICDA	12	8602155	8613242	8613242	False	AICDA
ENSG00000132792	CTNNBL1	20	37693955	37872129	37693955	True	CTNNBL1
ENSG00000128908	INO80	15	40978880	41116280	41116280	False	INO80
ENSG00000116062	MSH6	2	47695530	47810063	47695530	True	MSH6
ENSG00000161955	TNFSF13	17	7558292	7561608	7558292	True	TNFSF13
ENSG00000076248	UNG	12	109097597	109126725	109097597	True	UNG
ENSG00000211592	IGKC	2	88857161	88857683	88857683	False	IGKC
ENSG00000131944	FAAP24	19	32972209	32978229	32972209	True	FAAP24
ENSG00000180644	PRF1	10	70597348	70602759	70602759	False	PRF1
ENSG00000177105	RHOG	11	3826978	3840959	3840959	False	RHOG
ENSG00000155465	SLC7A7	14	22773222	22829820	22829820	False	SLC7A7
ENSG00000135604	STX11	6	144150487	144191939	144150487	True	STX11
ENSG00000076944	STXBP2	19	7636772	7647873	7636772	True	STXBP2
ENSG00000092929	UNC13D	17	75827225	75844785	75844785	False	UNC13D
ENSG00000132842	AP3B1	5	78000522	78294762	78294762	False	AP3B1
ENSG00000065000	AP3D1	19	2100988	2164468	2164468	False	AP3D1
ENSG00000143669	LYST	1	235661041	235883724	235883724	False	LYST
ENSG00000069974	RAB27A	15	55202966	55319113	55319113	False	RAB27A
ENSG00000112182	BACH2	6	89926528	90296843	90296843	False	BACH2
ENSG00000163599	CTLA4	2	203853888	203873965	203853888	True	CTLA4
ENSG00000023892	DEF6	6	35297818	35321771	35297818	True	DEF6
ENSG00000101311	FERMT1	20	6074845	6123214	6123214	False	FERMT1
ENSG00000049768	FOXP3	X	49250438	49270477	49270477	False	FOXP3
ENSG00000134460	IL2RA	10	6010689	6062370	6062370	False	IL2RA
ENSG00000100385	IL2RB	22	37118666	37175118	37175118	False	IL2RB
ENSG00000198589	LRBA	4	150264435	151015727	151015727	False	LRBA
ENSG00000160224	AIRE	21	44285838	44298648	44285838	True	AIRE
ENSG00000078747	ITCH	20	34363235	34511773	34363235	True	ITCH
ENSG00000162434	JAK1	1	64833223	65067754	65067754	False	JAK1
ENSG00000188389	PDCD1	2	241849884	241858894	241858894	False	PDCD1
ENSG00000124299	PEPD	19	33386950	33521823	33521823	False	PEPD
ENSG00000185338	SOCS1	16	11254417	11256204	11256204	False	SOCS1
ENSG00000134900	TPP2	13	102596958	102679958	102596958	True	TPP2
ENSG00000102034	ELF4	X	130063955	130110716	130110716	False	ELF4
ENSG00000136634	IL10	1	206767602	206774541	206774541	False	IL10
ENSG00000110324	IL10RA	11	117986370	118003037	117986370	True	IL10RA
ENSG00000243646	IL10RB	21	33266367	33311420	33266367	True	IL10RB
ENSG00000102908	NFAT5	16	69565094	69704666	69565094	True	NFAT5
ENSG00000137275	RIPK1	6	3063824	3115187	3063824	True	RIPK1
ENSG00000105329	TGFB1	19	41301587	41353922	41353922	False	TGFB1
ENSG00000003400	CASP10	2	201182872	201229428	201182872	True	CASP10
ENSG00000064012	CASP8	2	201233443	201361836	201233443	True	CASP8
ENSG00000168040	FADD	11	70203296	70207390	70203296	True	FADD
ENSG00000159753	CARMIL2	16	67644988	67657569	67644988	True	CARMIL2
ENSG00000139193	CD27	12	6444955	6451718	6444955	True	CD27
ENSG00000125726	CD70	19	6583183	6604103	6604103	False	CD70
ENSG00000171793	CTPS1	1	40979300	41012565	40979300	True	CTPS1
ENSG00000102158	MAGT1	X	77825747	77899271	77899271	False	MAGT1
ENSG00000163932	PRKCD	3	53156009	53192717	53156009	True	PRKCD
ENSG00000172575	RASGRP1	15	38488103	38565575	38565575	False	RASGRP1
ENSG00000183918	SH2D1A	X	124227868	124373197	124227868	True	SH2D1A
ENSG00000168769	TET2	4	105145875	105279816	105145875	True	TET2
ENSG00000049249	TNFRSF9	1	7915871	7943165	7943165	False	TNFRSF9
ENSG00000101966	XIAP	X	123859712	123913972	123859712	True	XIAP
ENSG00000092067	CEBPE	14	23117036	23120256	23120256	False	CEBPE
ENSG00000162129	CLPB	11	72285495	72434680	72434680	False	CLPB
ENSG00000119535	CSF3R	1	36466043	36483278	36483278	False	CSF3R
ENSG00000180871	CXCR2	2	218125289	218137251	218125289	True	CXCR2
ENSG00000168724	DNAJC21	5	34929559	34958964	34929559	True	DNAJC21
ENSG00000140598	EFL1	15	82130206	82262773	82262773	False	EFL1
ENSG00000197561	ELANE	19	851014	856247	851014	True	ELANE
ENSG00000141349	G6PC3	17	44070620	44082151	44070620	True	G6PC3
ENSG00000162676	GFI1	1	92473043	92486925	92486925	False	GFI1
ENSG00000143575	HAX1	1	154272355	154275875	154272355	True	HAX1
ENSG00000149428	HYOU1	11	119044188	119057227	119057227	False	HYOU1
ENSG00000171135	JAGN1	3	9890574	9894349	9890574	True	JAGN1
ENSG00000116586	LAMTOR2	1	156054782	156058506	156054782	True	LAMTOR2
ENSG00000126524	SBDS	7	66987680	66995693	66995693	False	SBDS
ENSG00000108604	SMARCD2	17	63832081	63843065	63843065	False	SMARCD2
ENSG00000100883	SRP54	14	34981957	35029686	34981957	True	SRP54
ENSG00000103005	USB1	16	57999546	58021618	57999546	True	USB1
ENSG00000132549	VPS13B	8	99013266	99877580	99013266	True	VPS13B
ENSG00000136631	VPS45	1	150067279	150145329	150067279	True	VPS45
ENSG00000075624	ACTB	7	5526409	5563902	5563902	False	ACTB
ENSG00000001626	CFTR	7	117287120	117715971	117287120	True	CFTR
ENSG00000109861	CTSC	11	88265069	88359684	88359684	False	CTSC
ENSG00000149781	FERMT3	11	64205926	64223896	64205926	True	FERMT3
ENSG00000171051	FPR1	19	51745172	51804115	51804115	False	FPR1
ENSG00000160255	ITGB2	21	44885953	44931989	44931989	False	ITGB2
ENSG00000181830	SLC35C1	11	45804072	45813016	45804072	True	SLC35C1
ENSG00000071127	WDR1	4	10068089	10116972	10116972	False	WDR1
ENSG00000051523	CYBA	16	88643275	88651083	88651083	False	CYBA
ENSG00000165168	CYBB	X	37780018	37813461	37780018	True	CYBB
ENSG00000158517	NCF1	7	74774011	74789315	74774011	True	NCF1
ENSG00000116701	NCF2	1	183554461	183590905	183590905	False	NCF2
ENSG00000100365	NCF4	22	36860988	36878017	36860988	True	NCF4
ENSG00000178927	CYBC1	17	82440912	82450829	82450829	False	CYBC1
ENSG00000160211	G6PD	X	154517825	154547572	154547572	False	G6PD
ENSG00000198223	CSF2RA	X	1268800	1310381	1268800	True	CSF2RA
ENSG00000100368	CSF2RB	22	36913628	36940439	36913628	True	CSF2RB
ENSG00000179348	GATA2	3	128479427	128493201	128493201	False	GATA2
ENSG00000111537	IFNG	12	68154768	68159740	68159740	False	IFNG
ENSG00000027697	IFNGR1	6	137197483	137219449	137219449	False	IFNGR1
ENSG00000159128	IFNGR2	21	33403413	33479348	33403413	True	IFNGR2
ENSG00000096996	IL12RB1	19	18058995	18098944	18098944	False	IL12RB1
ENSG00000081985	IL12RB2	1	67307364	67398724	67307364	True	IL12RB2
ENSG00000162594	IL23R	1	67138907	67259979	67138907	True	IL23R
ENSG00000140968	IRF8	16	85899116	85922606	85899116	True	IRF8
ENSG00000187608	ISG15	1	1001138	1014540	1001138	True	ISG15
ENSG00000143365	RORC	1	151806071	151831845	151831845	False	RORC
ENSG00000138600	SPPL2A	15	50702266	50765948	50765948	False	SPPL2A
ENSG00000115415	STAT1	2	190908460	191020960	191020960	False	STAT1
ENSG00000073861	TBX21	17	47733236	47746122	47733236	True	TBX21
ENSG00000105397	TYK2	19	10350533	10380608	10380608	False	TYK2
ENSG00000185043	CIB1	15	90229975	90234047	90234047	False	CIB1
ENSG00000121966	CXCR4	2	136114349	136119177	136119177	False	CXCR4
ENSG00000141524	TMC6	17	78107397	78132407	78132407	False	TMC6
ENSG00000167895	TMC8	17	78130770	78142968	78130770	True	TMC8
ENSG00000203747	FCGR3A	1	161541759	161550968	161550968	False	FCGR3A
ENSG00000115267	IFIH1	2	162267074	162318684	162318684	False	IFIH1
ENSG00000142166	IFNAR1	21	33324387	33359864	33324387	True	IFNAR1
ENSG00000159110	IFNAR2	21	33205282	33265675	33205282	True	IFNAR2
ENSG00000185507	IRF7	11	612553	615983	615983	False	IRF7
ENSG00000213928	IRF9	14	24161234	24168043	24161234	True	IRF9
ENSG00000007171	NOS2	17	27756766	27800529	27800529	False	NOS2
ENSG00000148606	POLR3A	10	77953148	78029522	78029522	False	POLR3A
ENSG00000186141	POLR3C	1	145824053	145844402	145824053	True	POLR3C
ENSG00000132664	POLR3F	20	18466878	18484648	18466878	True	POLR3F
ENSG00000170581	STAT2	12	56341597	56360203	56360203	False	STAT2
ENSG00000196664	TLR7	X	12867072	12890361	12867072	True	TLR7
ENSG00000124201	ZNFX1	20	49237946	49278426	49278426	False	ZNFX1
ENSG00000101844	ATG4A	X	108091668	108154671	108091668	True	ATG4A
ENSG00000138231	DBR1	3	138160988	138174949	138174949	False	DBR1
ENSG00000126456	IRF3	19	49659569	49665875	49665875	False	IRF3
ENSG00000258102	MAP1LC3B2	12	116548105	116576606	116548105	True	MAP1LC3B2
ENSG00000183735	TBK1	12	64452090	64502114	64452090	True	TBK1
ENSG00000127666	TICAM1	19	4815932	4831712	4831712	False	TICAM1
ENSG00000164342	TLR3	4	186068911	186088073	186068911	True	TLR3
ENSG00000131323	TRAF3	14	102777449	102911500	102777449	True	TRAF3
ENSG00000110057	UNC93B1	11	67991100	68004982	68004982	False	UNC93B1
ENSG00000187796	CARD9	9	136363956	136373681	136373681	False	CARD9
ENSG00000112116	IL17F	6	52236681	52245689	52245689	False	IL17F
ENSG00000177663	IL17RA	22	17084954	17115693	17084954	True	IL17RA
ENSG00000163702	IL17RC	3	9917074	9933630	9917074	True	IL17RC
ENSG00000107643	MAPK8	10	48306639	48439360	48306639	True	MAPK8
ENSG00000056972	TRAF3IP2	6	111555381	111606906	111606906	False	TRAF3IP2
ENSG00000184216	IRAK1	X	154010506	154019902	154019902	False	IRAK1
ENSG00000198001	IRAK4	12	43758944	43798307	43758944	True	IRAK4
ENSG00000172936	MYD88	3	38138478	38143024	38138478	True	MYD88
ENSG00000150455	TIRAP	11	126282497	126298845	126282497	True	TIRAP
ENSG00000101916	TLR8	X	12906620	12923169	12906620	True	TLR8
ENSG00000100342	APOL1	22	36253071	36267530	36253071	True	APOL1
ENSG00000103249	CLCN7	16	1444934	1475077	1475077	False	CLCN7
ENSG00000151779	NBAS	2	15166916	15561340	15561340	False	NBAS
ENSG00000162736	NCSTN	1	160343294	160358952	160343294	True	NCSTN
ENSG00000081087	OSTM1	6	108029245	108165854	108165854	False	OSTM1
ENSG00000225190	PLEKHM1	17	45435900	45490758	45490758	False	PLEKHM1
ENSG00000205155	PSENEN	19	35745600	35747519	35745600	True	PSENEN
ENSG00000153201	RANBP2	2	108719482	108785810	108719482	True	RANBP2
ENSG00000168028	RPSA	3	39406716	39426255	39406716	True	RPSA
ENSG00000086300	SNX10	7	26291862	26374383	26291862	True	SNX10
ENSG00000110719	TCIRG1	11	68039025	68050895	68039025	True	TCIRG1
ENSG00000141655	TNFRSF11A	18	62325287	62391288	62325287	True	TNFRSF11A
ENSG00000120659	TNFSF11	13	42562736	42608013	42562736	True	TNFSF11
ENSG00000137496	IL18BP	11	71998613	72007315	71998613	True	IL18BP
ENSG00000137265	IRF4	6	391739	411443	391739	True	IRF4
ENSG00000102575	ACP5	19	11574653	11579993	11579993	False	ACP5
ENSG00000093072	ADA2	22	17178790	17258235	17258235	False	ADA2
ENSG00000197785	ATAD3A	1	1512162	1534685	1512162	True	ATAD3A
ENSG00000178074	C2orf69	2	199911293	199955935	199911293	True	C2orf69
ENSG00000070831	CDC42	1	22052627	22101360	22052627	True	CDC42
ENSG00000163687	DNASE1L3	3	58192257	58214697	58214697	False	DNASE1L3
ENSG00000105612	DNASE2	19	12875209	12881595	12881595	False	DNASE2
ENSG00000155858	LSM11	5	157743712	157760709	157743712	True	LSM11
ENSG00000089127	OAS1	12	112905856	112933219	112905856	True	OAS1
ENSG00000104889	RNASEH2A	19	12806584	12813640	12806584	True	RNASEH2A
ENSG00000136104	RNASEH2B	13	50909747	51024120	50909747	True	RNASEH2B
ENSG00000172922	RNASEH2C	11	65714005	65720818	65720818	False	RNASEH2C
ENSG00000101347	SAMHD1	20	36890229	36951893	36951893	False	SAMHD1
ENSG00000213689	TREX1	3	48465811	48467645	48465811	True	TREX1
ENSG00000184979	USP18	22	18150118	18177397	18150118	True	USP18
ENSG00000103313	MEFV	16	3242027	3256633	3256633	False	MEFV
ENSG00000110921	MVK	12	109573255	109598125	109573255	True	MVK
ENSG00000091106	NLRC4	2	32224453	32265732	32265732	False	NLRC4
ENSG00000091592	NLRP1	17	5499415	5619424	5619424	False	NLRP1
ENSG00000142405	NLRP12	19	53793741	53824403	53824403	False	NLRP12
ENSG00000162711	NLRP3	1	247416156	247449108	247416156	True	NLRP3
ENSG00000151694	ADAM17	2	9488486	9556732	9556732	False	ADAM17
ENSG00000163295	ALPI	2	232456125	232460753	232456125	True	ALPI
ENSG00000152056	AP1S3	2	223667680	223838027	223838027	False	AP1S3
ENSG00000141527	CARD14	17	80169992	80209331	80169992	True	CARD14
ENSG00000122218	COPA	1	160288594	160343566	160343566	False	COPA
ENSG00000135077	HAVCR2	5	157085422	157142869	157142869	False	HAVCR2
ENSG00000101336	HCK	20	32052197	32101856	32052197	True	HCK
ENSG00000136689	IL1RN	2	113099315	113134016	113099315	True	IL1RN
ENSG00000136695	IL36RN	2	113058638	113065382	113058638	True	IL36RN
ENSG00000101577	LPIN2	18	2885296	3013144	3013144	False	LPIN2
ENSG00000167207	NOD2	16	50693588	50733077	50693588	True	NOD2
ENSG00000154124	OTULIN	5	14664664	14699850	14664664	True	OTULIN
ENSG00000197943	PLCG2	16	81779279	81962685	81779279	True	PLCG2
ENSG00000204264	PSMB8	6	32840717	32844679	32844679	False	PSMB8
ENSG00000240065	PSMB9	6	32844136	32859851	32844136	True	PSMB9
ENSG00000128789	PSMG2	18	12658043	12728945	12658043	True	PSMG2
ENSG00000140368	PSTPIP1	15	76993359	77037475	76993359	True	PSTPIP1
ENSG00000087266	SH3BP2	4	2793071	2841098	2793071	True	SH3BP2
ENSG00000198246	SLC29A3	10	71319259	71381423	71319259	True	SLC29A3
ENSG00000165025	SYK	9	90801787	90898549	90801787	True	SYK
ENSG00000118503	TNFAIP3	6	137867214	137883314	137867214	True	TNFAIP3
ENSG00000067182	TNFRSF1A	12	6328757	6342114	6342114	False	TNFRSF1A
ENSG00000132274	TRIM22	11	5689610	5737089	5689610	True	TRIM22
ENSG00000173372	C1QA	1	22635077	22639678	22635077	True	C1QA
ENSG00000173369	C1QB	1	22652762	22661637	22652762	True	C1QB
ENSG00000159189	C1QC	1	22643014	22648110	22643014	True	C1QC
ENSG00000159403	C1R	12	7080214	7092540	7092540	False	C1R
ENSG00000182326	C1S	12	6988259	7071032	6988259	True	C1S
ENSG00000125730	C3	19	6677704	6730562	6730562	False	C3
ENSG00000106804	C5	9	120932987	121075195	121075195	False	C5
ENSG00000039537	C6	5	41142116	41261438	41261438	False	C6
ENSG00000112936	C7	5	40909492	40984643	40909492	True	C7
ENSG00000157131	C8A	1	56854768	56918223	56854768	True	C8A
ENSG00000021852	C8B	1	56929207	56974383	56974383	False	C8B
ENSG00000176919	C8G	9	136945185	136946975	136945185	True	C8G
ENSG00000113600	C9	5	39284140	39371324	39371324	False	C9
ENSG00000117335	CD46	1	207752037	207795513	207752037	True	CD46
ENSG00000196352	CD55	1	207321519	207386804	207321519	True	CD55
ENSG00000085063	CD59	11	33703010	33736479	33736479	False	CD59
ENSG00000243649	CFB	6	31945650	31952086	31945650	True	CFB
ENSG00000197766	CFD	19	859453	867884	859453	True	CFD
ENSG00000000971	CFH	1	196651754	196752476	196651754	True	CFH
ENSG00000205403	CFI	4	109731008	109802150	109802150	False	CFI
ENSG00000126759	CFP	X	47623172	47630305	47630305	False	CFP
ENSG00000142748	FCN3	1	27369110	27374824	27374824	False	FCN3
ENSG00000009724	MASP2	1	11022009	11047239	11047239	False	MASP2
ENSG00000149131	SERPING1	11	57597387	57619171	57597387	True	SERPING1
ENSG00000178726	THBD	20	23045633	23049672	23049672	False	THBD
ENSG00000102977	ACD	16	67657512	67660810	67660810	False	ACD
ENSG00000012048	BRCA1	17	43044295	43170245	43170245	False	BRCA1
ENSG00000139618	BRCA2	13	32315086	32400268	32315086	True	BRCA2
ENSG00000136492	BRIP1	17	61679139	61863559	61863559	False	BRIP1
ENSG00000178971	CTC1	17	8224815	8248058	8248058	False	CTC1
ENSG00000130826	DKC1	X	154762742	154777689	154762742	True	DKC1
ENSG00000175595	ERCC4	16	13920138	13952348	13920138	True	ERCC4
ENSG00000187741	FANCA	16	89726683	89816977	89816977	False	FANCA
ENSG00000181544	FANCB	X	14690388	14873255	14873255	False	FANCB
ENSG00000158169	FANCC	9	95099054	95426796	95426796	False	FANCC
ENSG00000144554	FANCD2	3	10026370	10101932	10026370	True	FANCD2
ENSG00000112039	FANCE	6	35452338	35467104	35452338	True	FANCE
ENSG00000183161	FANCF	11	22622533	22625823	22625823	False	FANCF
ENSG00000140525	FANCI	15	89243945	89317261	89243945	True	FANCI
ENSG00000115392	FANCL	2	58159243	58241410	58241410	False	FANCL
ENSG00000187790	FANCM	14	45135930	45200890	45135930	True	FANCM
ENSG00000116670	MAD2L2	1	11658918	11691811	11691811	False	MAD2L2
ENSG00000085276	MECOM	3	169083499	169663775	169663775	False	MECOM
ENSG00000083093	PALB2	16	23603160	23641321	23641321	False	PALB2
ENSG00000140694	PARN	16	14435700	14632728	14632728	False	PARN
ENSG00000051180	RAD51	15	40694774	40732340	40694774	True	RAD51
ENSG00000108384	RAD51C	17	58692573	58735611	58692573	True	RAD51C
ENSG00000168411	RFWD3	16	74621399	74666877	74666877	False	RFWD3
ENSG00000258366	RTEL1	20	63657810	63696253	63657810	True	RTEL1
ENSG00000205413	SAMD9	7	93099513	93118023	93118023	False	SAMD9
ENSG00000177409	SAMD9L	7	93130056	93148385	93148385	False	SAMD9L
ENSG00000188827	SLX4	16	3581181	3611606	3611606	False	SLX4
ENSG00000174780	SRP72	4	56467617	56503681	56467617	True	SRP72
ENSG00000107960	STN1	10	103856806	103918332	103918332	False	STN1
ENSG00000164362	TERT	5	1253147	1295068	1295068	False	TERT
ENSG00000092330	TINF2	14	24238286	24242663	24242663	False	TINF2
ENSG00000141510	TP53	17	7661779	7687538	7687538	False	TP53
ENSG00000077152	UBE2T	1	202331544	202341984	202341984	False	UBE2T
ENSG00000141499	WRAP53	17	7686071	7703502	7686071	True	WRAP53
ENSG00000196584	XRCC2	7	152644776	152676193	152676193	False	XRCC2
ENSG00000244414	CFHR1	1	196819731	196837159	196819731	True	CFHR1
ENSG00000080910	CFHR2	1	196943738	196959622	196943738	True	CFHR2
ENSG00000116785	CFHR3	1	196774813	196795407	196774813	True	CFHR3
ENSG00000134365	CFHR4	1	196888014	196918795	196888014	True	CFHR4
ENSG00000134389	CFHR5	1	196975010	197009678	196975010	True	CFHR5
ENSG00000244731	C4A	6	31982057	32002681	31982057	True	C4A
ENSG00000224389	C4B	6	32014795	32035418	32014795	True	C4B
ENSG00000196839	ADA	20	44584896	44652252	44652252	False	ADA
ENSG00000156738	MS4A1	11	60455846	60470752	60455846	True	CD20
ENSG00000026103	FAS	10	88953813	89029605	88953813	True	TNFRSF6
ENSG00000100292	HMOX1	22	35380361	35394214	35380361	True	HMOX
ENSG00000080815	PSEN1	14	73136418	73223691	73136418	True	PSEN
ENSG00000166278	C2	6	31897785	31945673	31897785	True	C2
ENSG00000198821	CD247	1	167425027	167518640	167518640	False	CD3Z
ENSG00000043462	LCP2	5	170246233	170297815	170297815	False	SLP76
ENSG00000277734	TRAC	14	22547506	22552156	22547506	True	TRAC
ENSG00000104320	NBN	8	89924515	90003228	90003228	False	NBS1
ENSG00000177084	POLE	12	132623753	132687376	132687376	False	POLE1
ENSG00000277027	RMRP	9	35657754	35658017	35658017	False	RMRP
ENSG00000112851	ERBIN	5	65883128	66082546	65883128	True	ERBB2IP
ENSG00000117322	CR2	1	207453024	207489895	207453024	True	CD21
ENSG00000117560	FASLG	1	172659103	172666876	172659103	True	TNFSF6
ENSG00000137700	SLC37A4	11	119023751	119030906	119030906	False	G6PT1
ENSG00000018408	WWTR1	3	149517235	149736714	149736714	False	TAZ
ENSG00000196588	MRTFA	22	40410281	40636719	40636719	False	MKL1
ENSG00000113302	IL12B	5	159314780	159330863	159330863	False	IL12B
ENSG00000199477	SNORA31	13	45337480	45337609	45337609	False	SNORA31
ENSG00000160710	ADAR	1	154581695	154628013	154628013	False	ADAR1
ENSG00000238923	RNU7-1	12	6943816	6943878	6943816	True	RNU7-1
ENSG00000264229	RNU4ATAC	2	121530881	121531007	121530881	True	RNU4ATAC
ENSG00000184584	STING1	5	139475533	139482935	139482935	False	TMEM173
ENSG00000123338	NCKAP1L	12	54497752	54548243	54497752	True	NCKAP1L
ENSG00000145912	NHP2	5	178149463	178153894	178153894	False	NOLA2
ENSG00000182117	NOP10	15	34339159	34343180	34343180	False	NOLA3
ENSG00000221829	FANCG	9	35073835	35080004	35080004	False	XRCC9
ENSG00000270141	TERC	3	169764520	169765060	169765060	False	TERC
